# Using viral load and epidemic dynamics to optimize pooled testing in resource constrained settings

**DOI:** 10.1101/2020.05.01.20086801

**Authors:** Brian Cleary, James A. Hay, Brendan Blumenstiel, Maegan Harden, Michelle Cipicchio, Jon Bezney, Brooke Simonton, David Hong, Madikay Senghore, Abdul K. Sesay, Stacey Gabriel, Aviv Regev, Michael J. Mina

**Affiliations:** Broad Institute of MIT and Harvard, Cambridge, MA 02142 USA; Centre for Communicable Disease Dynamics, Department of Epidemiology, Harvard School of Public Health, Boston, MA, USA; Department of Immunology and Infectious Diseases, Harvard School of Public Health; Wharton Statistics, University of Pennsylvania, Philadelphia, PA, USA; Medical Research Council Unit The Gambia at London School of Hygiene and Tropical Medicine, PO Box 273, Banjul, The Gambia; Klarman Cell Observatory, Broad Institute of MIT and Harvard; Department of Biology, Massachusetts Institute of Technology, Cambridge, MA 02142 USA; Howard Hughes Medical Institute, Chevy Chase, MD, USA; Genentech, 1 DNA Way, South San Francisco, CA, USA; Department of Pathology, Brigham and Women’s Hospital, Harvard Medical School

## Abstract

Extensive virological testing is central to SARS-CoV-2 containment, but many settings face severe limitations on testing. Group testing offers a way to increase throughput by testing pools of combined samples; however, most proposed designs have not yet addressed key concerns over sensitivity loss and implementation feasibility. Here, we combine a mathematical model of epidemic spread and empirically derived viral kinetics for SARS-CoV-2 infections to identify pooling designs that are robust to changes in prevalence, and to ratify losses in sensitivity against the time course of individual infections. Using this framework, we show that prevalence can be accurately estimated across four orders of magnitude using only a few dozen pooled tests without the need for individual identification. We then exhaustively evaluate the ability of different pooling designs to maximize the number of detected infections under various resource constraints, finding that simple pooling designs can identify up to 20 times as many positives compared to individual testing with a given budget. We illustrate how pooling affects sensitivity and overall detection capacity during an epidemic and on each day post infection, finding that sensitivity loss is mainly attributed to individuals sampled at the end of infection when detection for public health containment has minimal benefit. Crucially, we confirm that our theoretical results can be accurately translated into practice using pooled human nasopharyngeal specimens. Our results show that accounting for variation in sampled viral loads provides a nuanced picture of how pooling affects sensitivity to detect epidemiologically relevant infections. Using simple, practical group testing designs can vastly increase surveillance capabilities in resource-limited settings.
