## Supplementary Materials 2 for "Using viral load and epidemic dynamics to optimize pooled testing in resource constrained settings"

### Sheet: Pools to Test
	Sample Number
Pool A	1	2	3	4	5	6	7	36	37	38	39	40	41	42	49	50	51	52	53	54	73	74	75	76	77	78	91	92	93	94	95	96
Pool B	1	2	3	4	5	6	7	22	23	24	25	26	27	28	43	44	45	46	47	48	61	62	63	64	65	66	79	80	81	82	83	84
Pool C	8	9	10	11	12	13	14	22	23	24	25	26	27	28	55	56	57	58	59	60	67	68	69	70	71	72	91	92	93	94	95	96
Pool D	8	9	10	11	12	13	14	29	30	31	32	33	34	35	43	44	45	46	47	48	73	74	75	76	77	78	85	86	87	88	89	90
Pool E	15	16	17	18	19	20	21	36	37	38	39	40	41	42	55	56	57	58	59	60	61	62	63	64	65	66	85	86	87	88	89	90
Pool F	15	16	17	18	19	20	21	29	30	31	32	33	34	35	49	50	51	52	53	54	67	68	69	70	71	72	79	80	81	82	83	84

### Sheet: Pools to Test (by sample)
Sample	Pools
1	A	B
2	A	B
3	A	B
4	A	B
5	A	B
6	A	B
7	A	B
8	C	D
9	C	D
10	C	D
11	C	D
12	C	D
13	C	D
14	C	D
15	E	F
16	E	F
17	E	F
18	E	F
19	E	F
20	E	F
21	E	F
22	B	C
23	B	C
24	B	C
25	B	C
26	B	C
27	B	C
28	B	C
29	D	F
30	D	F
31	D	F
32	D	F
33	D	F
34	D	F
35	D	F
36	A	E
37	A	E
38	A	E
39	A	E
40	A	E
41	A	E
42	A	E
43	B	D
44	B	D
45	B	D
46	B	D
47	B	D
48	B	D
49	A	F
50	A	F
51	A	F
52	A	F
53	A	F
54	A	F
55	C	E
56	C	E
57	C	E
58	C	E
59	C	E
60	C	E
61	B	E
62	B	E
63	B	E
64	B	E
65	B	E
66	B	E
67	C	F
68	C	F
69	C	F
70	C	F
71	C	F
72	C	F
73	A	D
74	A	D
75	A	D
76	A	D
77	A	D
78	A	D
79	B	F
80	B	F
81	B	F
82	B	F
83	B	F
84	B	F
85	D	E
86	D	E
87	D	E
88	D	E
89	D	E
90	D	E
91	A	C
92	A	C
93	A	C
94	A	C
95	A	C
96	A	C

### Sheet: Pool Test Results
	Result
Pool A	0
Pool B	1
Pool C	1
Pool D	0
Pool E	0
Pool F	0

### Sheet: Further Tests
Sample	Test Again?
1	No
2	No
3	No
4	No
5	No
6	No
7	No
8	No
9	No
10	No
11	No
12	No
13	No
14	No
15	No
16	No
17	No
18	No
19	No
20	No
21	No
22	Yes
23	Yes
24	Yes
25	Yes
26	Yes
27	Yes
28	Yes
29	No
30	No
31	No
32	No
33	No
34	No
35	No
36	No
37	No
38	No
39	No
40	No
41	No
42	No
43	No
44	No
45	No
46	No
47	No
48	No
49	No
50	No
51	No
52	No
53	No
54	No
55	No
56	No
57	No
58	No
59	No
60	No
61	No
62	No
63	No
64	No
65	No
66	No
67	No
68	No
69	No
70	No
71	No
72	No
73	No
74	No
75	No
76	No
77	No
78	No
79	No
80	No
81	No
82	No
83	No
84	No
85	No
86	No
87	No
88	No
89	No
90	No
91	No
92	No
93	No
94	No
95	No
96	No
